# *Mycobacterium tuberculosis*-dependent Monocyte Expression Quantitative Trait Loci and Tuberculosis Pathogenesis

**DOI:** 10.1101/2023.08.28.23294698

**Authors:** Hyejeong Hong, Kimberly A. Dill-McFarland, Jason D. Simmons, Glenna J. Peterson, Penelope Benchek, Harriet Mayanja-Kizza, W. Henry Boom, Catherine M. Stein, Thomas R. Hawn

**Affiliations:** Department of Biobehavioral Health Sciences, School of Nursing, University of Pennsylvania, Philadelphia, PA, USA; Department of Medicine, University of Washington, Seattle, WA, USA; Department of Population & Quantitative Health Sciences, Case Western Reserve University, Cleveland, OH, USA; Department of Medicine, School of Medicine, Makerere University, Kampala, Uganda; Department of Medicine, Case Western Reserve University, Cleveland, OH, USA

**Author notes:** Corresponding author: Hyejeong Hong, University of Pennsylvania, School of Nursing, Department of Biobehavioral Health Sciences, Claire M. Fagin Hall, 418 Curie Boulevard, Room 335, Philadelphia, PA 19104 – 4217, USA.

**Keywords:** Mycobacterium tuberculosis, expression quantitative trait loci, monocyte response, pro-inflammatory cytokine

## Abstract

The heterogeneity of outcomes after *Mycobacterium tuberculosis* (Mtb) exposure is a conundrum associated with millennia of host-pathogen co-evolution. We hypothesized that human myeloid cells contain genetically encoded, Mtb-specific responses that regulate critical steps in tuberculosis (TB) pathogenesis. We mapped genome-wide expression quantitative trait loci (eQTLs) in Mtb-infected monocytes with RNAseq from 80 Ugandan household contacts of pulmonary TB cases to identify monocyte-specific, Mtb-dependent eQTLs and their association with cytokine expression and clinical resistance to tuberculin skin test (TST) and interferon-γ release assay (IGRA) conversion. cis-eQTLs (n=1,567) were identified in Mtb-infected monocytes (FDR<0.01), including 29 eQTLs in 16 genes which were Mtb-dependent (significant for Mtb:genotype interaction [FDR<0.1], but not classified as eQTL in media condition [FDR≥0.01]). A subset of eQTLs were associated with Mtb-induced cytokine expression (n=8) and/or clinical resistance to TST/IGRA conversion (n=1). Expression of *BMP6*, an Mtb-dependent eQTL gene, was associated with *IFNB1* induction in Mtb-infected and DNA ligand-induced cells. Network and enrichment analyses identified fatty acid metabolism as a pathway associated with eQTL genes. These findings suggest that monocyte genes contain Mtb-dependent eQTLs, including a subset associated with cytokine expression and/or clinical resistance to TST/IGRA conversion, providing insight into immunogenetic pathways regulating susceptibility to Mtb infection and TB pathogenesis.
