## Supplementary material for "*Mycobacterium tuberculosis*-dependent Monocyte Expression Quantitative Trait Loci and Tuberculosis Pathogenesis": Table S2

### Sheet:  Inter_media_tb_FDR
Table S2. 29 eQTLs & FDR values in Media and Mtb-infected conditions
gene	eQTL SNP ID	CHROMOSOME	POSITION	INTERACTION_FDR	MEDIA_FDR	MTB_FDR
SIRPB1	rs6136375	20	1896100	0.00108865	0.0723569	2.34166e-11
SIRPB1	rs6075340	20	1894335	0.00167143	0.137909	5.27935e-10
CHMP1B	rs7241199	18	11857066	0.00703947	0.951274	0.00223843
MRPL55	rs74597096	1	228317858	0.00703947	0.997065	0.00225556
TIMM44	rs12610448	19	8532219	0.00703947	0.973553	0.0053305
PRKAG2	rs1016193	7	150412100	0.0103712	0.999887	0.000339184
PRKAG2	rs58568453	7	150388788	0.0309163	0.981307	0.000400164
NDUFAF4	rs78956122	6	96605485	0.0309163	0.97709	0.00811172
NDUFAF4	rs77378758	6	97003034	0.0336775	0.983624	0.0097466
SIRPB1	rs72620869	20	1894881	0.0353511	0.605868	4.92753e-05
SIRPB1	rs67772748	20	1894910	0.0353511	0.605868	4.92753e-05
SIRPB1	rs67802885	20	1895074	0.0353511	0.605868	4.92753e-05
SIRPB1	rs72620871	20	1895102	0.0353511	0.605868	4.92753e-05
SIRPB1	rs75979966	20	1895193	0.0353511	0.605868	4.92753e-05
SIRPB1	rs78459689	20	1895218	0.0353511	0.605868	4.92753e-05
SIRPB1	rs372187363	20	1895468	0.0353511	0.605868	4.92753e-05
SIRPB1	rs72620873	20	1895533	0.0353511	0.605868	4.92753e-05
SIRPB1	rs66600581	20	1895601	0.0353511	0.605868	4.92753e-05
SIRPB1	rs111713867	20	1895705	0.0353511	0.758896	0.000213652
GPX2	rs7144688	14	64613473	0.0353511	0.997317	0.00477313
FANCA	rs550516418	16	89626136	0.0365002	0.972284	0.000280382
TRMT13	rs7555025	1	100997680	0.0365002	0.950125	0.00643695
MLYCD	rs247894	16	84479189	0.0365002	0.94268	0.00778574
GSTO2	rs940746	10	106763758	0.049222	0.985087	0.0035756
KCNK5	rs2815125	6	39194533	0.0588063	0.912332	7.09407e-05
BMP6	rs55966428	6	8829127	0.0588063	0.986534	0.000627557
CPSF1	rs6599528	8	145603114	0.0632079	0.0236636	2.55884e-05
PIBF1	rs7994794	13	73086549	0.0674158	0.950722	0.00326302
MAS1	rs6924573	6	160286188	0.0685346	0.991935	0.00135574
The eQTLs are listed starting from those with lower FDR values.
