## Supplementary material for "*Mycobacterium tuberculosis*-dependent Monocyte Expression Quantitative Trait Loci and Tuberculosis Pathogenesis": Table S3

### Sheet: eQTL.enrichment
Table S3. Mtb-dependent eQTL genes and hypergeometric mean enrichment pathway analysis
gs_cat	gs_subcat	pathway	parentPathway	group_in_pathway	size_pathway	k/K	FDR	genes
C2	CP:REACTOME	REACTOME_FATTY_ACID_METABOLISM	NA	3	177	0.0169492	0.0942208	c("GPX2", "MLYCD", "PRKAG2")
C2	CP:KEGG	KEGG_GLUTATHIONE_METABOLISM	NA	2	50	0.04	0.0942208	c("GPX2", "GSTO2")
C5	GO:BP	GOBP_REGULATION_OF_CELLULAR_KETONE_METABOLIC_PROCESS	fatty acid metabolic process	4	132	0.030303	0.00215068	c("BMP6", "MLYCD", "PIBF1", "PRKAG2")
C5	GO:BP	GOBP_REGULATION_OF_SMALL_MOLECULE_METABOLIC_PROCESS	fatty acid metabolic process	5	342	0.0146199	0.00215068	c("BMP6", "MAS1", "MLYCD", "PIBF1", "PRKAG2")
C5	GO:BP	GOBP_CELLULAR_KETONE_METABOLIC_PROCESS	fatty acid metabolic process	4	211	0.0189573	0.00481704	c("BMP6", "MLYCD", "PIBF1", "PRKAG2")
C5	GO:BP	GOBP_REGULATION_OF_FATTY_ACID_METABOLIC_PROCESS	fatty acid metabolic process	3	92	0.0326087	0.00827461	c("MLYCD", "PIBF1", "PRKAG2")
C5	GO:BP	GOBP_REGULATION_OF_LIPID_METABOLIC_PROCESS	regulation of lipid metabolic process	4	339	0.0117994	0.0159272	c("BMP6", "MLYCD", "PIBF1", "PRKAG2")
C5	GO:BP	GOBP_ACTIVATION_OF_PROTEIN_KINASE_ACTIVITY	positive regulation of peptidyl-tyrosine phosphorylation	3	141	0.0212766	0.0159272	c("MAS1", "PIBF1", "PRKAG2")
C5	GO:BP	GOBP_POSITIVE_REGULATION_OF_ALCOHOL_BIOSYNTHETIC_PROCESS	organic hydroxy compound biosynthetic process	2	27	0.0740741	0.0159272	c("BMP6", "MAS1")
C5	GO:BP	GOBP_POSITIVE_REGULATION_OF_SMALL_MOLECULE_METABOLIC_PROCESS	fatty acid metabolic process	3	145	0.0206897	0.0159272	c("BMP6", "MAS1", "MLYCD")
C5	GO:BP	GOBP_REGULATION_OF_FATTY_ACID_OXIDATION	regulation of lipid metabolic process	2	32	0.0625	0.0166267	c("MLYCD", "PRKAG2")
C5	GO:BP	GOBP_FATTY_ACID_BIOSYNTHETIC_PROCESS	fatty acid metabolic process	3	162	0.0185185	0.0166267	c("MLYCD", "PIBF1", "PRKAG2")
C5	GO:BP	GOBP_MALE_SEX_DIFFERENTIATION	sex differentiation	3	164	0.0182927	0.0166267	c("BMP6", "FANCA", "MAS1")
C5	GO:BP	GOBP_REGULATION_OF_CARBOHYDRATE_METABOLIC_PROCESS	regulation of lipid metabolic process	3	183	0.0163934	0.0209973	c("MAS1", "MLYCD", "PRKAG2")
C5	GO:BP	GOBP_MONOCARBOXYLIC_ACID_BIOSYNTHETIC_PROCESS	fatty acid metabolic process	3	215	0.0139535	0.0309625	c("MLYCD", "PIBF1", "PRKAG2")
C5	GO:BP	GOBP_MITOTIC_METAPHASE_PLATE_CONGRESSION	mitotic metaphase plate congression	2	53	0.0377358	0.0315923	c("CHMP1B", "PIBF1")
C5	GO:BP	GOBP_REGULATION_OF_ALCOHOL_BIOSYNTHETIC_PROCESS	organic hydroxy compound biosynthetic process	2	53	0.0377358	0.0315923	c("BMP6", "MAS1")
C5	GO:BP	GOBP_ORGANIC_HYDROXY_COMPOUND_BIOSYNTHETIC_PROCESS	organic hydroxy compound biosynthetic process	3	243	0.0123457	0.0358276	c("BMP6", "MAS1", "PRKAG2")
C5	GO:BP	GOBP_RESPONSE_TO_ACTIVITY	response to activity	2	65	0.0307692	0.0418137	c("BMP6", "MAS1")
C5	GO:BP	GOBP_METAPHASE_PLATE_CONGRESSION	mitotic metaphase plate congression	2	67	0.0298507	0.0419341	c("CHMP1B", "PIBF1")
C5	GO:BP	GOBP_MITOTIC_SPINDLE_ASSEMBLY	mitotic spindle organization	2	71	0.028169	0.0434824	c("CHMP1B", "PIBF1")
C5	GO:BP	GOBP_SEX_DIFFERENTIATION	sex differentiation	3	281	0.0106762	0.0434824	c("BMP6", "FANCA", "MAS1")
C5	GO:BP	GOBP_CELLULAR_CARBOHYDRATE_METABOLIC_PROCESS	regulation of lipid metabolic process	3	288	0.0104167	0.0444256	c("MAS1", "MLYCD", "PRKAG2")
C5	GO:BP	GOBP_CHROMOSOME_LOCALIZATION	mitotic metaphase plate congression	2	85	0.0235294	0.053769	c("CHMP1B", "PIBF1")
C5	GO:BP	GOBP_ORGANIC_ACID_BIOSYNTHETIC_PROCESS	fatty acid metabolic process	3	318	0.00943396	0.053769	c("MLYCD", "PIBF1", "PRKAG2")
C5	GO:BP	GOBP_CELLULAR_OXIDANT_DETOXIFICATION	cellular oxidant detoxification	2	100	0.02	0.0692105	c("GPX2", "GSTO2")
C5	GO:BP	GOBP_LIPID_OXIDATION	regulation of lipid metabolic process	2	112	0.0178571	0.0803261	c("MLYCD", "PRKAG2")
C5	GO:BP	GOBP_NEGATIVE_REGULATION_OF_PHOSPHORYLATION	positive regulation of peptidyl-tyrosine phosphorylation	3	383	0.0078329	0.0803261	c("MAS1", "PIBF1", "PRKAG2")
C5	GO:BP	GOBP_FATTY_ACID_METABOLIC_PROCESS	fatty acid metabolic process	3	395	0.00759494	0.0824595	c("MLYCD", "PIBF1", "PRKAG2")
C5	GO:BP	GOBP_POSITIVE_REGULATION_OF_PROTEIN_KINASE_ACTIVITY	positive regulation of peptidyl-tyrosine phosphorylation	3	397	0.00755668	0.0824595	c("MAS1", "PIBF1", "PRKAG2")
C5	GO:BP	GOBP_CELLULAR_RESPONSE_TO_TOXIC_SUBSTANCE	cellular oxidant detoxification	2	123	0.0162602	0.0857848	c("GPX2", "GSTO2")
C5	GO:BP	GOBP_MITOTIC_SPINDLE_ORGANIZATION	mitotic spindle organization	2	126	0.015873	0.0869008	c("CHMP1B", "PIBF1")
C5	GO:BP	GOBP_REPRODUCTIVE_SYSTEM_DEVELOPMENT	sex differentiation	3	437	0.00686499	0.0948706	c("BMP6", "FANCA", "MAS1")
C5	GO:BP	GOBP_NEGATIVE_REGULATION_OF_PHOSPHORUS_METABOLIC_PROCESS	positive regulation of peptidyl-tyrosine phosphorylation	3	442	0.00678733	0.0948706	c("MAS1", "PIBF1", "PRKAG2")
C5	GO:BP	GOBP_SPINDLE_ASSEMBLY	mitotic spindle organization	2	141	0.0141844	0.0948706	c("CHMP1B", "PIBF1")
C5	GO:BP	GOBP_ALCOHOL_BIOSYNTHETIC_PROCESS	organic hydroxy compound biosynthetic process	2	143	0.013986	0.0948706	c("BMP6", "MAS1")
C5	GO:BP	GOBP_DETOXIFICATION	cellular oxidant detoxification	2	150	0.0133333	0.0948706	c("GPX2", "GSTO2")
C5	GO:BP	GOBP_REGULATION_OF_CELLULAR_CARBOHYDRATE_METABOLIC_PROCESS	regulation of lipid metabolic process	2	150	0.0133333	0.0948706	c("MAS1", "MLYCD")
C5	GO:BP	GOBP_MICROTUBULE_CYTOSKELETON_ORGANIZATION_INVOLVED_IN_MITOSIS	mitotic spindle organization	2	153	0.0130719	0.0948706	c("CHMP1B", "PIBF1")
C5	GO:BP	GOBP_POSITIVE_REGULATION_OF_LIPID_METABOLIC_PROCESS	regulation of lipid metabolic process	2	153	0.0130719	0.0948706	c("BMP6", "MLYCD")
C5	GO:BP	GOBP_POSITIVE_REGULATION_OF_KINASE_ACTIVITY	positive regulation of peptidyl-tyrosine phosphorylation	3	477	0.00628931	0.0948706	c("MAS1", "PIBF1", "PRKAG2")
C5	GO:BP	GOBP_ORGANELLE_FISSION	mitotic spindle organization	3	496	0.00604839	0.0948706	c("CHMP1B", "FANCA", "PIBF1")
C5	GO:BP	GOBP_MITOTIC_SISTER_CHROMATID_SEGREGATION	mitotic spindle organization	2	173	0.0115607	0.0948706	c("CHMP1B", "PIBF1")
C5	GO:BP	GOBP_REGULATION_OF_LIPID_BIOSYNTHETIC_PROCESS	regulation of lipid metabolic process	2	175	0.0114286	0.0948706	c("BMP6", "PIBF1")
C5	GO:BP	GOBP_STEROID_BIOSYNTHETIC_PROCESS	regulation of lipid metabolic process	2	176	0.0113636	0.0948706	c("BMP6", "PRKAG2")
C5	GO:BP	GOBP_POSITIVE_REGULATION_OF_PEPTIDYL_TYROSINE_PHOSPHORYLATION	NA	2	190	0.0105263	0.0948706	c("BMP6", "PIBF1")
C5	GO:BP	GOBP_RIBOSE_PHOSPHATE_BIOSYNTHETIC_PROCESS	positive regulation of peptidyl-tyrosine phosphorylation	2	191	0.0104712	0.0948706	c("MLYCD", "PRKAG2")
C5	GO:BP	GOBP_PURINE_CONTAINING_COMPOUND_BIOSYNTHETIC_PROCESS	NA	2	200	0.01	0.0948706	c("MLYCD", "PRKAG2")
C5	GO:BP	GOBP_SISTER_CHROMATID_SEGREGATION	mitotic spindle organization	2	207	0.00966184	0.0948706	c("CHMP1B", "PIBF1")
C5	GO:BP	GOBP_SPINDLE_ORGANIZATION	mitotic spindle organization	2	208	0.00961538	0.0948706	c("CHMP1B", "PIBF1")
C5	GO:BP	GOBP_LIPID_MODIFICATION	regulation of lipid metabolic process	2	217	0.00921659	0.0948706	c("MLYCD", "PRKAG2")
C5	GO:BP	GOBP_DEVELOPMENT_OF_PRIMARY_SEXUAL_CHARACTERISTICS	sex differentiation	2	231	0.00865801	0.0948706	c("FANCA", "MAS1")
C5	GO:BP	GOBP_RESPONSE_TO_TOXIC_SUBSTANCE	cellular oxidant detoxification	2	247	0.00809717	0.096857	c("GPX2", "GSTO2")
C5	GO:BP	GOBP_NUCLEOSIDE_PHOSPHATE_BIOSYNTHETIC_PROCESS	positive regulation of peptidyl-tyrosine phosphorylation	2	256	0.0078125	0.0980508	c("MLYCD", "PRKAG2")
