## Supplementary material for "*Mycobacterium tuberculosis*-dependent Monocyte Expression Quantitative Trait Loci and Tuberculosis Pathogenesis": Table S4

### Sheet: RSTR association
Table S4. Mtb-dependent eQTL polymorphisms and associationwith RSTR (case) versus LTBI (control) clinical outcomes
Gene	SNP ID	chromosome	position	n of observation	freq	Score	Score.SE	Score.Stat	Score.pval	OR	p-value	LD R^2 with eQTL**
BMP6	rs114751129	chr6	7781640	263	0.0532319	4.52026	2.1122	2.14007	0.0323492	2.75438	0.032	0.0012
CHMP1B	rs74570248	chr18	11851108	263	0.0570342	-5.13905	2.13494	-2.40712	0.016079	0.323846	0.016	0.05
CPSF1	rs147468511	chr8	145625831	263	0.0646388	4.65896	2.29646	2.02876	0.0424831	2.41918	0.042	0.0019
KCNK5	rs9366999	chr6	39202157	263	0.214829	-7.60814	3.69778	-2.05749	0.0396394	0.573263	0.04	0.0541
PIBF1	rs9573082	chr13	73578643	263	0.45057	-10.5387	4.82206	-2.18552	0.0288508	0.63557	0.029	0.0079
PRKAG2	rs60815793	chr7	151403512	263	0.165399	-9.39053	3.35801	-2.79646	0.00516661	0.434842	0.005	0.0004
PRKAG2	rs61462038	chr7	151536757	263	0.165399	-7.57657	3.38244	-2.23997	0.0250929	0.515698	0.025	0.0001
PRKAG2	rs4725424	chr7	151409480	263	0.315589	-11.7688	4.36687	-2.69502	0.00703837	0.539479	0.007	0
PRKAG2	rs4726101	chr7	151513282	263	0.382129	-10.9057	4.47912	-2.43478	0.0149008	0.580663	0.015	0
PRKAG2	rs9632641	chr7	151475924	263	0.186312	-7.54833	3.78902	-1.99216	0.0463538	0.591099	0.046	0
PRKAG2	rs78667038	chr7	151476195	263	0.209125	-7.75961	3.85735	-2.01164	0.0442576	0.593624	0.044	0.0001
PRKAG2	rs7801616	chr7	151452628	263	0.336502	-8.36463	4.21909	-1.98257	0.0474155	0.625062	0.047	0.0004
PRKAG2	rs13233608	chr7	151529275	263	0.435361	10.3433	4.71951	2.1916	0.0284082	1.59101	0.028	0.0004
PRKAG2	rs9640176	chr7	151425036	263	0.239544	8.49523	4.16199	2.04115	0.0412362	1.63301	0.041	0.0003
PRKAG2	rs75697045	chr7	151531597	263	0.444867	10.1681	4.53459	2.24234	0.0249392	1.63967	0.025	0
PRKAG2	rs34659848	chr7	151491532	263	0.161597	8.25243	3.59432	2.29597	0.0216778	1.89416	0.022	0.0006
PRKAG2	rs10224002	chr7	151415041	260	0.392308	15.4429	4.83297	3.19532	0.00139676	1.93702	0.001	0
PRKAG2	rs79215320	chr7	151452412	263	0.0893536	5.52582	2.61813	2.1106	0.0348069	2.23926	0.035	0.0003
PRKAG2	rs1860746	chr7	151385353	263	0.190114	10.4057	3.56478	2.91903	0.00351123	2.2679	0.004	0
PRKAG2	rs140287125	chr7	151480350	263	0.0589354	4.56913	2.3123	1.97601	0.0481542	2.35034	0.048	0.0001
PRKAG2	rs10480300	chr7	151406005	263	0.203422	14.3137	3.97398	3.60186	0.000315949	2.4753	0	0.0001
PRKAG2	rs114166988	chr7	151403992	263	0.1673	13.3289	3.70195	3.60051	0.000317596	2.6448	0	0.0003
PRKAG2	rs10480299	chr7	151405818	263	0.296578	19.0647	4.31669	4.41651	1.00309e-05	2.78187	0	0
PRKAG2	rs115310513	chr7	151402936	263	0.0779468	8.24557	2.74747	3.00115	0.00268963	2.98122	0.003	0.0005
PRKAG2	rs56145758	chr7	151395754	263	0.0722433	7.77955	2.57934	3.0161	0.00256045	3.21984	0.003	0.0008
TIMM44	rs116450320	chr19	7988364	263	0.0722433	-4.95068	2.51657	-1.96723	0.0491565	0.457623	0.049	0.0031
* In an additive model, the odds ratio (OR) measures the change in the odds of being RSTR with each additional copy of the minor allele.
** The R^2 value of linkage disequilibrium (LD) from Mtb-dependent eQTL to the designated SNP within the Mtb-dependent eQTL gene
