## Supplementary material for "*Mycobacterium tuberculosis*-dependent Monocyte Expression Quantitative Trait Loci and Tuberculosis Pathogenesis": Table S5

### Sheet: cytokine.trans-exp
Table S5. Mtb-dependent eQTLs and association with expression of cytokine genes in monocytes
eQTL SNP ID	chromosome	pos	gene	estimate_interact	FDR_interact
rs74597096	1	228317858	IFNB1	-0.0556981	0.997163
rs940746	10	106763758	IFNB1	-0.61989	0.647444
rs550516418	16	89626136	IFNB1	-0.700539	0.756619
rs78956122	6	96605485	IFNB1	0.436613	0.841706
rs6136375	20	1896100	IFNB1	0.0380071	0.997163
rs1016193	7	150412100	IFNB1	-0.926556	0.404132
rs12610448	19	8532219	IFNB1	0.980152	0.404132
rs247894	16	84479189	IFNB1	0.0419884	0.997163
rs2815125	6	39194533	IFNB1	0.273966	0.914936
rs55966428	6	8829127	IFNB1	-1.40732	0.169068
rs6599528	8	145603114	IFNB1	0.0966125	0.997163
rs6924573	6	160286188	IFNB1	0.656772	0.553864
rs7144688	14	64613473	IFNB1	0.46396	0.80296
rs7241199	18	11857066	IFNB1	-0.861887	0.404132
rs7555025	1	100997680	IFNB1	-0.210668	0.997163
rs7994794	13	73086549	IFNB1	-0.634823	0.46807
rs74597096	1	228317858	IL1B	0.0603721	0.997163
rs940746	10	106763758	IL1B	-0.310042	0.883986
rs550516418	16	89626136	IL1B	0.797887	0.553864
rs78956122	6	96605485	IL1B	-0.169709	0.997163
rs6136375	20	1896100	IL1B	-0.00831953	0.997163
rs1016193	7	150412100	IL1B	0.0701033	0.997163
rs12610448	19	8532219	IL1B	-0.0609821	0.997163
rs247894	16	84479189	IL1B	-0.876411	0.169068
rs2815125	6	39194533	IL1B	-0.0282837	0.997163
rs55966428	6	8829127	IL1B	-0.582402	0.553864
rs6599528	8	145603114	IL1B	-0.412111	0.553864
rs6924573	6	160286188	IL1B	0.384684	0.647444
rs7144688	14	64613473	IL1B	-0.00251242	0.997163
rs7241199	18	11857066	IL1B	-0.433772	0.553864
rs7555025	1	100997680	IL1B	-0.173918	0.997163
rs7994794	13	73086549	IL1B	-0.675043	0.261815
rs74597096	1	228317858	IL6	0.186697	0.997163
rs940746	10	106763758	IL6	0.00208179	0.997163
rs550516418	16	89626136	IL6	0.421221	0.914936
rs78956122	6	96605485	IL6	-0.028104	0.997163
rs6136375	20	1896100	IL6	-0.0620132	0.997163
rs1016193	7	150412100	IL6	0.217266	0.955261
rs12610448	19	8532219	IL6	-0.248607	0.914936
rs247894	16	84479189	IL6	-0.577955	0.553864
rs2815125	6	39194533	IL6	-0.660217	0.553864
rs55966428	6	8829127	IL6	-0.563943	0.647444
rs6599528	8	145603114	IL6	-0.721189	0.404132
rs6924573	6	160286188	IL6	0.743541	0.487189
rs7144688	14	64613473	IL6	-0.224196	0.997163
rs7241199	18	11857066	IL6	-0.268016	0.904494
rs7555025	1	100997680	IL6	-0.224037	0.997163
rs7994794	13	73086549	IL6	-0.374036	0.647444
rs74597096	1	228317858	TNF	0.198303	0.883986
rs940746	10	106763758	TNF	-0.251545	0.658765
rs550516418	16	89626136	TNF	0.150023	0.953672
rs78956122	6	96605485	TNF	-0.19659	0.80296
rs6136375	20	1896100	TNF	-0.208984	0.553864
rs1016193	7	150412100	TNF	-0.26768	0.553864
rs12610448	19	8532219	TNF	0.102639	0.914936
rs247894	16	84479189	TNF	-0.339587	0.404132
rs2815125	6	39194533	TNF	-0.0293829	0.997163
rs55966428	6	8829127	TNF	-0.307265	0.553864
rs6599528	8	145603114	TNF	-0.175806	0.647444
rs6924573	6	160286188	TNF	0.143477	0.80296
rs7144688	14	64613473	TNF	0.336793	0.553864
rs7241199	18	11857066	TNF	-0.0303426	0.997163
rs7555025	1	100997680	TNF	-0.306485	0.647444
rs7994794	13	73086549	TNF	-0.155308	0.647444
